# Unraveling temporal dynamics of the post-mortem transcriptome in amyotrophic lateral sclerosis

**DOI:** 10.1101/2025.06.10.25329061

**Authors:** Ting Shen, Barbara E. Spencer, Pavel P. Kuksa, Vivianna M. Van Deerlin, Hemali Phatnani, NYGC ALS Consortium, Edward B. Lee, Corey T. McMillan

## Abstract

**Background:** Human brain transcriptomics contribute an important source of knowledge to our understanding of neurodegeneration but, limited by the cross-sectional nature of these studies captures disease-associated changes at single time points along the disease continuum. Subtype and Stage Inference (SuStaIn) modeling addresses these limitations by inferring temporal gene expression dynamics while also identifying potential transcriptomic subtypes.

**Methods:** We applied a SuStaIn model to improve our understanding of amyotrophic lateral sclerosis (ALS) which has multifaceted heterogeneities. Using bulk RNA-seq data from post-mortem lumbar spinal cord of 172 individuals with ALS and 45 neurologically normal controls, we constructed co-expression modules representing specific molecular pathways, followed by SuStaIn model training to identify molecular subtypes and their transcriptomic trajectories. Subsequently, we extracted subtype-specific hub genes from each subtype, and searched for potential targeted drugs corresponding to these genes. In addition, we validated the model’s reliability and generalizability. Cross-tissue validation applied the model to cervical spinal cord or peripheral blood RNA-seq data.

**Results:** SuStaIn unraveled that more advanced transcriptomic stages were associated with higher microglia and reduced neuron proportions, which mapped onto two ALS subtypes: Immune/Apoptosis/Proteostasis subtype with early immune/apoptotic/proteostatic dysregulation, worse prognosis and higher microglia proportions; Synapse/RNA-Metabolism subtype with early synaptic/RNA-processing deficits, lower male prevalence and more neuron loss. When applying the Lumbar-trained model to cervical spinal cord samples as an independent validation dataset, we observed 71.5% concordance in molecular subtype classification and strong cross-tissue correlation in disease staging (Spearman’s r = 0.76, p < 0.0001). We further identified subtype-specific molecular pathways and hub genes in each ALS subtype. Using the DrugBank database, we retrieved candidate drugs that target these validated hub genes. Low-dose Interleukin-2 (IL-2) therapy may target the Immune/Apoptosis/Proteostasis subtype, and the use of this drug demonstrated a longitudinal reduction in the transcription of genes implicated in the core modules in this subtype.

**Conclusions:** These findings revealed subtype-specific mechanisms underlying ALS heterogeneities, prioritized key genes driving subtyping/staging as potential therapeutic targets, and suggest testable hypotheses that distinct subtypes may exhibit differential responses to targeted interventions. More broadly, we established a framework to decode temporal dynamics from traditionally constrained post-mortem transcriptomic studies.
