## Supplementary material for "Unraveling temporal dynamics of the post-mortem transcriptome in amyotrophic lateral sclerosis": Data file S3

### Sheet: list 1
Hub genes within core modules that are predominate in subtype 1
MEmagenta	MEmidnightblue	MEsalmon	MEcyan
CYBA	EVA1B	TIMP1	GSTP1
S100A11	SLC39A1	TAGLN2	PFN1
GPX1	DUSP23	IER5L	CD63
SPI1	TMEM214	IFITM3	VAMP5
TYROBP	MOGS	IFITM2	PSME1
NAGA	AUP1	NECTIN2	PSMA7
WAS	TMEM150A	PPP1R18	PHB2
FERMT3	POLR2H	NUDT4P1	RPS2
FXYD5	MFSD7	SLC50A1	RPL36
APOC1	TNIP2	UBALD2	SSR4
ITGB2	MFSD10	TNFRSF1A	EIF3G
LRRC25	SLC12A7	PLAUR	RPS19
PYCARD	LMAN2	RAB20	RPL18AP3
C1QC	TMED9	TNFRSF1B	RPL8
CD68	PXDC1	C1RL	IMPDH2
UNC93B1	GSDMD	CEBPB	RP11-371A22.1
PTPN6	SLC39A4	ADAMTSL4	SEC61B
MAN2B1	CCDC107	METRNL	RPL35
IFI30	TLN1	SHC1	NME2
STAT5A	ENG	SERPINA3	RANGRF
NCF4	AGPAT2	RELA	RPL28
STXBP2	CALHM2	SLC16A3	RPLP1
VAMP8	CD151	MYO1G	RPL41
CD74	TNKS1BP1	NNMT	RPS10-NUDT3
ABI3	TMEM109	TRIP10	SNRPD2
GPSM3	STX5	CDK2	RPL18A
HCK	EHBP1L1	NFKB2	CTD-2031P19.4
GMIP	TCIRG1	SEC24D	EIF3K
GRN	LTBR	CDKN1A	RPLP2
LAIR1	HDAC7	SLC11A1	FAU
ALOX5	NAB2	STAT3	TMEM147
C1QB	STAT6	FPR1	RPLP0
MYO1F	LRP1	C5AR1	RPS9
DOK3	ORAI1	YBX3	TRMT112
GYPC	PML	XBP1	RPL29
ELF4	UNC45A	IL4R	SIVA1
CTSB	TRAF7	CD163	RPL27A
SIGLEC7	MVP	TREM1	RPL13A
ARHGAP45	PPP4C	TNFRSF10B	RPL7AP6
ARRB2	FLII	GBP2	RPS15
MGAT1	TP53I13	SECTM1	RPL10
LAPTM5	STAT5B	CEBPD	RPL27
CAPG	P4HB	ADGRE2	RPL18
SASH3	PTBP1	SMIM3	RPL10A
FCER1G	COLGALT1	ITGA5	MRPL53
CD4	GRAMD1A	LDHA	RPL7A
DOK1	SHKBP1	CASP4	ATRAID
NCF2	SNRPA	SBNO2	PSMB3
TREM2	ETHE1	PTPN9	MRPS24
FBP1	CCDC9	RAB27A	CTB-63M22.1
LSP1	EHD2	SHMT1	LRRC75A-AS1
ALOX5AP	BAX	GADD45A	EIF3I
LY86	FCGRT	SUSD6	RPS28
CD33	IRF3	ETV6	HIST1H4J
MAFB	POLD1	TEAD3	RPL36A
LGALS9	OGFR	MAFF	RPS10
HLA-DMA	MYH9	MYC	RPL13
VAV1	TRABD	BCL3	RPS3
ADPRH	ARAF	PHC2	RACK1
CD48	PRICKLE3	EMP1	RPS5
ARHGDIB		KIAA0040	RPS16
GNGT2		RNF149	RPS8
C3		SRGN	RPLP0P6
APOBR		KCNE4	MRPL11
CTSZ		CD93	MYL6
HLA-DMB		SAT1	NOP10
CIDEB		MTHFD2	RPS17
DENND1C		IRS2	RPL12
PILRA		ITPKC	RPS21
CD37		IL1R1	HIST1H4K
RPS6KA1		OSMR	RPS27
ASCL2		ARID5A	YBX1P1
RASGRP4		RP11-403A3.3	RPL39
ITGAM		DSE	EEF1G
SLC15A3		PLSCR1	KRTCAP2
RNASET2		SOCS3	OST4
ARHGAP30		ARFGAP3	AC090498.1
CTSC		TBC1D8	RPS14
LCP2		BCL6	RP4-706A16.3
SLC29A1		NFIL3	RPL17
TMEM51		RNF144B	RP11-20O24.4
LYZ		OSMR-AS1	RPL41P1
LYN		PPP1R3B	RPL23
C16orf54		RGS2	RPL23AP42
MSR1		NAMPT	RPS12
PLBD1		WTAP	WDR83OS
MFNG		SLC25A37	RP11-425L10.1
PARVG			RPS18
HEXB			SSR2
GALM			RPS15A
ARL11			LSM2
CDCP1			RPS11
IRF5			UBA52
RNASE6			RP11-466H18.1
SLCO2B1			RPL39P3
BIN2			RPL19
LILRA2			RPS3AP6
PTPN18			RPL24
HAVCR2			MRPL14
PIK3AP1			RP11-50D9.1
RBM47			SCNM1
CD53			RPL21P119
MR1			RPL14
TBXAS1			RPL32
CTSH			TMEM256
SLC7A7			BUD31
FYB			RPS7P1
ADPGK			RPL38
RGS10			UXT
PCED1B-AS1			RPL3
CTSS			RPL11
BTK			RPL35A
FCGR2B			RPS7P11
RP11-344B5.2			RPS7
RIPK3			RPL37A
DAB2			RPL31
CCRL2			FBL
ST8SIA4			RPL26P19
NCKAP1L			SNHG8
CMKLR1			SERF2
C3AR1			AHCY
CD86			EEF1A1P6
DOCK2			RPN1
SYK			RPL30
CD300LF			RPL23A
IL18			RPS25
TNFSF8			RPS24
KCNE3			RPL21P75
GIMAP2			TMEM258
PLA2G7			RPL6P27
LTA4H			RPS27A
SLC2A9			RPS3AP26
SOAT1			PFDN5
RCSD1			EEF1A1P5
SCIMP			RPL15P3
WDFY4			ATP5E
PTPRC			MRPL33
IKZF1			EEF1B2
PIK3CG			NACA
SLC37A2			TOMM7
PLCG2			SRSF9
PIK3R5			COX17
CASP8			BTF3
GAB3			NDUFB4
MS4A6A			RPL7P9
SPN			RPS6
CXorf21			RPL7
H2AFY			RPL6
DOCK11			RPL26
TLR5			RPL7P1
MS4A7			RPL34
TLR6			EIF3H
			RP11-641D5.1
			RPL9

### Sheet: list 2
Hub genes within core modules that are predominate in subtype 2
MEblack	MElightyellow	MEroyalblue
HNRNPR	ZC3H11A	FNDC10
SRSF10	ZBED6	CLSTN1
MIER1	RP11-488L18.4	FBXO44
GNAI3	ITSN2	ADGRB2
RAP1A	KANSL1L	KCNC4
RSBN1	PDS5A	DCTN1
SEC22B	ATP10D	LHFPL4
EDEM3	OTUD4	PRRT3
ELK4	OTULIN	IQSEC1
RAB3GAP2	PRPF4B	PODXL2
PUM2	SHPRH	TNK2
PRKD3	MLLT10	BDH1
SOS1	HERC4	NAT8L
SOCS5	ZCCHC8	FRS3
FBXO11	ZBTB1	TTBK1
PPP4R3B	SMG1	TMEM63B
PEX13	RP11-96D1.10	FBXL18
VPS54	SLC5A3	NUDCD3
GFPT1	OGT	TECPR1
MAP3K2		NYAP1
RAB3GAP1		ADGRB1
RIF1		LYNX1
PRPF40A		RUSC2
MARCHF7		SLC27A4
TANK		ZER1
SP3		PLPP7
ATF2		SLC2A6
HNRNPA3		FAM69B
CWC22		LRRC20
NCKAP1		ADGRA1
SF3B1		KNDC1
PIKFYVE		CEND1
CUL3		TOLLIP
CAPN7		BRSK2
SACM1L		DAGLA
APPL1		NRXN2
PPP4R2		PPP2R5B
CGGBP1		TMEM25
ZNF654		FAIM2
C3orf38		RNFT2
TBC1D23		ABCB9
PCNP		CCDC92
NAA50		TMEM63C
ZNF148		TMEM179
DNAJC13		C15orf59
ARMC8		STOML1
RASA2		SCAMP5
XRN1		LINGO1
MBNL1		MAPK8IP3
KPNA4		TBC1D24
MYNN		KATNB1
PHC3		VPS9D1
PIK3CA		DBNDD1
ATP11B		CCDC92B
UBXN7		TOM1L2
PAK2		USP22
FYTTD1		SARM1
LCORL		RUNDC3A
DHX15		FAM171A2
CLOCK		EXOC7
USO1		CTIF
CNOT6L		BTBD2
SEC24B		FZR1
METTL14		FSD1
CFAP97		ADGRL1
NIPBL		MAST3
MRPS30		CRTC1
IL6ST		LRP3
MIER3		GRIK5
GPBP1		IRGQ
SLC30A5		CPT1C
TNPO1		LRRC4B
POLK		BRSK1
TMEM161B		LZTS3
LYSMD3		DGCR2
GIN1		GP1BB
DCP2		CBX6
CSNK1G3		DENND6B
PRRC1		SMIM10L2A
FNIP1
SEC24A
SMAD5
RBM27
G3BP1
ZNF322
UBR2
PHIP
SYNCRIP
ASCC3
SEC63
LATS1
ZNF12
SNX13
KRIT1
PCMTD1
RB1CC1
TMEM68
YTHDF3
TRAM1
UBE2W
ZFAND1
CPNE3
PHF20L1
EBLN3P
RC3H2
ARL5B
BMI1
SIRT1
VPS26A
WAPL
PCGF5
TNKS2
IDE
CHUK
SMNDC1
SMC3
SHOC2
FAM160B1
TIAL1
IPO7
ARL14EP
BIRC2
RBM7
AEBP2
FGFR1OP2
MED21
SCAF11
LARP4
USP15
TBK1
RAP1B
CNOT2
TBC1D15
KRR1
OSBPL8
PPP1R12A
TMTC3
NEDD1
SCYL2
PPP1CC
N4BP2L2
PDS5B
SUPT20H
FNDC3A
DIS3
ABHD13
G2E3
SCFD1
STRN3
CPSF2
UBE3A
UBR1
CTDSPL2
TRPM7
BNIP2
ICE2
PIAS1
IREB2
ZFAND6
TVP23B
SUZ12
RHOT1
RPS6KB1
MED13
SMCHD1
ANKRD12
TRAPPC8
ELP2
LMAN1
ZNF121
XRN2
USP25
BRWD1
ABCB7
ATRX
THOC2
STAG2
MMGT1

### Sheet: list 3
Hub genes within core modules that have strong correlations with SuStaIn stages
MEmagenta	MEmidnightblue	MEsalmon	MEcyan	MEblack	MElightyellow	MEroyalblue
TMEM51	EVA1B	TNFRSF1B	RPL11	HNRNPR	ZC3H11A	FNDC10
C1QC	SLC39A1	PHC2	EIF3I	SRSF10	ZBED6	CLSTN1
C1QB	DUSP23	GADD45A	RPS8	MIER1	RP11-488L18.4	FBXO44
RPS6KA1	TMEM214	GBP2	RP4-706A16.3	GNAI3	ITSN2	ADGRB2
LAPTM5	MOGS	NUDT4P1	RPL7P9	RAP1A	KANSL1L	KCNC4
CD53	AUP1	ADAMTSL4	RP11-20O24.4	RSBN1	PDS5A	DCTN1
CTSS	TMEM150A	MCL1	SCNM1	SEC22B	ATP10D	LHFPL4
S100A11	POLR2H	CDC42SE1	RPS27	EDEM3	OTUD4	PRRT3
CD48	MFSD7	SHC1	KRTCAP2	ELK4	OTULIN	IQSEC1
ARHGAP30	TNIP2	SLC50A1	SSR2	RAB3GAP2	PRPF4B	PODXL2
FCER1G	MFSD10	TAGLN2	RPS7	PUM2	SHPRH	TNK2
FCGR2B	SLC12A7	KIAA0040	OST4	PRKD3	MLLT10	BDH1
RCSD1	LMAN2	RGS2	ATRAID	SOS1	HERC4	NAT8L
SOAT1	TMED9	FOSL2	MRPL33	SOCS5	ZCCHC8	FRS3
MR1	PXDC1	MTHFD2	RPLP0P6	FBXO11	ZBTB1	TTBK1
NCF2	GSDMD	ARID5A	RPS27A	PPP4R3B	SMG1	TMEM63B
PTPRC	SLC39A4	TBC1D8	MRPL53	PEX13	RP11-96D1.10	FBXL18
TLR5	CCDC107	RNF149	VAMP5	VPS54	SLC5A3	NUDCD3
GALM	TLN1	IL1R1	RPL31	GFPT1	OGT	TECPR1
DOK1	ENG	SLC11A1	EEF1B2	MAP3K2		NYAP1
CAPG	AGPAT2	KCNE4	RPL37A	RAB3GAP1		ADGRB1
VAMP8	CALHM2	PLSCR1	RPL32	RIF1		LYNX1
GYPC	CD151	BCL6	RPL14	PRPF40A		RUSC2
PTPN18	TNKS1BP1	SEC24D	IMPDH2	MARCHF7		SLC27A4
CASP8	TMEM109	ACSL1	RPL29	TANK		ZER1
CDCP1	STX5	OSMR-AS1	RPL24	SP3		PLPP7
CCRL2	EHBP1L1	OSMR	COX17	ATF2		SLC2A6
GPX1	TCIRG1	SMIM3	NDUFB4	HNRNPA3		FAM69B
ADPRH	LTBR	RNF144B	RPN1	CWC22		LRRC20
CD86	HDAC7	PPP1R18	RPL23AP42	NCKAP1		ADGRA1
SLC2A9	NAB2	TEAD3	RP11-641D5.1	SF3B1		KNDC1
TLR6	STAT6	CDKN1A	RPL35A	PIKFYVE		CEND1
RBM47	LRP1	TREM1	RPL9	CUL3		TOLLIP
FYB	ORAI1	DSE	RPL34	CAPN7		BRSK2
DAB2	PML	WTAP	SNHG8	SACM1L		DAGLA
HEXB	UNC45A	MYO1G	RP11-50D9.1	APPL1		NRXN2
ST8SIA4	TRAF7	NAMPT	CTD-2031P19.4	PPP4R2		PPP2R5B
H2AFY	MVP	PPP1R3B	RPL26P19	CGGBP1		TMEM25
CD74	PPP4C	TNFRSF10B	BTF3	ZNF654		FAIM2
HAVCR2	FLII	SLC25A37	RPL7P1	C3orf38		RNFT2
DOCK2	TP53I13	CEBPD	RPS14	TBC1D23		ABCB9
LCP2	STAT5B	MYC	CTB-63M22.1	PCNP		CCDC92
DOK3	P4HB	NFIL3	RACK1	NAA50		TMEM63C
MGAT1	PTBP1	IER5L	RPL15P3	ZNF148		TMEM179
LY86	COLGALT1	SRGN	HIST1H4J	DNAJC13		C15orf59
GPSM3	GRAMD1A	NFKB2	HIST1H4K	ARMC8		STOML1
HLA-DMB	SHKBP1	IFITM2	LSM2	RASA2		SCAMP5
HLA-DMA	SNRPA	IFITM3	RPS18	XRN1		LINGO1
TREM2	ETHE1	LDHA	RPS10-NUDT3	MBNL1		MAPK8IP3
SLC29A1	CCDC9	RELA	RPS10	KPNA4		TBC1D24
PLA2G7	EHD2	CASP4	RPL10A	MYNN		KATNB1
RNASET2	BAX	NNMT	MRPL14	PHC3		VPS9D1
IKZF1	FCGRT	TNFRSF1A	RPL39P3	PIK3CA		DBNDD1
PILRA	IRF3	C1RL	RPS12	ATP11B		CCDC92B
PIK3CG	POLD1	CD163	RPL21P75	UBXN7		TOM1L2
TFEC	OGFR	YBX3	EEF1A1P6	PAK2		USP22
IRF5	MYH9	ETV6	TOMM7	FYTTD1		SARM1
TBXAS1	TRABD	EMP1	MRPS24	LCORL		RUNDC3A
GIMAP2	ARAF	ITGA5	RPS3AP26	DHX15		FAM171A2
CTSB	PRICKLE3	CDK2	BUD31	CLOCK		EXOC7
MSR1		IRS2	RP11-371A22.1	USO1		CTIF
LYN		RP11-403A3.3	AC090498.1	CNOT6L		BTBD2
SYK		RAB20	RPL7	SEC24B		FZR1
FBP1		SUSD6	RPL30	METTL14		FSD1
TNFSF8		SERPINA3	EIF3H	CFAP97		ADGRL1
RP11-344B5.2		RAB27A	RPL8	NIPBL		MAST3
ALOX5		PTPN9	RPS6	MRPS30		CRTC1
WDFY4		CHSY1	SEC61B	IL6ST		LRP3
PIK3AP1		IL4R	RPL35	MIER3		GRIK5
RGS10		SHMT1	RPL12	GPBP1		IRGQ
LSP1		STAT3	EEF1A1P5	SLC30A5		CPT1C
ASCL2		UBALD2	RPL7A	TNPO1		LRRC4B
SPI1		SOCS3	RPS24	POLK		BRSK1
MS4A6A		SLC16A3	RPLP2	TMEM161B		LZTS3
MS4A7		SECTM1	RPL27A	LYSMD3		DGCR2
SLC15A3		METRNL	RP11-466H18.1	GIN1		GP1BB
FERMT3		SBNO2	RP11-425L10.1	DCP2		CBX6
UNC93B1		TRIP10	TMEM258	CSNK1G3		DENND6B
KCNE3		ADGRE2	EEF1G	PRRC1		SMIM10L2A
SLCO2B1		ITPKC	TRMT112	FNIP1
CTSC		PLAUR	FAU	SEC24A
IL18		BCL3	MRPL11	SMAD5
SLC37A2		NECTIN2	GSTP1	RBM27
CD4		C5AR1	RPS3	G3BP1
PTPN6		FPR1	RPS25	ZNF322
C3AR1		CD93	PHB2	UBR2
PLBD1		CEBPB	PFDN5	PHIP
ARHGDIB		XBP1	CD63	SYNCRIP
PCED1B-AS1		MAFF	RPL41	ASCC3
BIN2		ARFGAP3	MYL6	SEC63
NCKAP1L		SAT1	NACA	LATS1
LYZ		TIMP1	RPL18AP3	ZNF12
LTA4H			RPL6	SNX13
CMKLR1			RPLP0	KRIT1
ALOX5AP			SRSF9	PCMTD1
ARL11			PSME1	RB1CC1
RNASE6			YBX1P1	TMEM68
SLC7A7			RPL7AP6	YTHDF3
CIDEB			SIVA1	TRAM1
RIPK3			NOP10	UBE2W
ADPGK			SERF2	ZFAND1
CTSH			RPS3AP6	CPNE3
APOBR			RPLP1	PHF20L1
SPN			RPS17	EBLN3P
C16orf54			RPS2	RC3H2
PYCARD			RPL21P119	ARL5B
ITGAM			RPS15A	BMI1
PLCG2			RPL13	SIRT1
CYBA			PFN1	VPS26A
ARRB2			TMEM256	WAPL
SCIMP			RANGRF	PCGF5
CD68			RPL26	TNKS2
PIK3R5			LRRC75A-AS1	IDE
LGALS9			RPS7P1	CHUK
STAT5A			RPL23A	SMNDC1
GRN			PSMB3	SMC3
GNGT2			RPL23	SHOC2
ABI3			RPL19	FAM160B1
CD300LF			RPL27	TIAL1
ARHGAP45			RPS7P11	IPO7
DENND1C			NME2	ARL14EP
C3			RPL38	BIRC2
VAV1			RPL6P27	RBM7
STXBP2			RPL17	AEBP2
MYO1F			RPS15	FGFR1OP2
MAN2B1			RPL36	MED21
IFI30			RPS28	SCAF11
LRRC25			EIF3G	LARP4
GMIP			WDR83OS	USP15
FXYD5			RPL18A	TBK1
TYROBP			UBA52	RAP1B
RASGRP4			TMEM147	CNOT2
APOC1			RPS16	TBC1D15
CD37			FBL	KRR1
SIGLEC7			RPS19	OSBPL8
CD33			SNRPD2	PPP1R12A
LAIR1			RPL18	TMTC3
LILRA2			RPL13A	NEDD1
HCK			RPS11	SCYL2
MAFB			RPS9	PPP1CC
CTSZ			RPL28	N4BP2L2
ITGB2			RPS5	PDS5B
NCF4			RPL41P1	SUPT20H
MFNG			AHCY	FNDC3A
NAGA			ATP5E	DIS3
PARVG			PSMA7	ABHD13
CXorf21			RPS21	G2E3
WAS			RPL3	SCFD1
BTK			UXT	STRN3
DOCK11			RPL36A	CPSF2
SASH3			RPL39	UBE3A
ELF4			SSR4	UBR1
GAB3			RPL10	CTDSPL2
				TRPM7
				BNIP2
				ICE2
				PIAS1
				IREB2
				ZFAND6
				TVP23B
				SUZ12
				RHOT1
				RPS6KB1
				MED13
				SMCHD1
				ANKRD12
				TRAPPC8
				ELP2
				LMAN1
				ZNF121
				XRN2
				USP25
				BRWD1
				ABCB7
				ATRX
				THOC2
				STAG2
				MMGT1
